# Pan-Cancer Profiling of Mitotic Topology & Mitotic Errors: Insights into Prognosis, Genomic Alterations, and Immune Landscape

**DOI:** 10.1101/2025.06.07.25329181

**Authors:** Mostafa Jahanifar, Muhammad Dawood, Neda Zamanitajeddin, Adam Shephard, Brinder Singh Chohan, Christof A Bertram, Noorul Wahab, Mark Eastwood, Marc Aubreville, Shan E Ahmed Raza, Fayyaz Minhas, Nasir Rajpoot

## Abstract

Mitotic activity and mitotic errors are critical biomarkers of cancer proliferation and progression. While the role of mitosis count in diverse cancer types has been studied, its characterization through organizational patterns in whole slide images remains underexplored within a unified analytical framework. In this study, we present a novel methodology leveraging social network analysis to quantify mitotic topology within the tumor microenvironment, and introduce an atypical mitosis detection model to quantify mitotic errors in histology slides based on the density of atypical mitoses. We extensively investigate the significance of the Pan-Cancer Mitotic Activity Network (PACMAN) for profiling mitotic activity and mitotic errors across various cancers. Our approach is based on deep mining of standard H&E histology images, offering a cost-effective and efficient solution suitable for broad clinical use. Analyzing 9,141 cases from The Cancer Genome Atlas (TCGA) across 31 cancers, we demonstrate that mitotic topological features and atypical mitoses serve as independent prognostic indicators for most cancers. Also, we provide new insights into their association with tumor proliferation, genomic alterations, and immune evasion. Finally, we make available comprehensive resources to facilitate future research in this domain.
