## Supplementary material for "Pan-Cancer Profiling of Mitotic Topology & Mitotic Errors: Insights into Prognosis, Genomic Alterations, and Immune Landscape": Table S7: Excel file containing full results of multivariate survival analysis using atypical mitotic features across all cancer and event types.

### Sheet: PFI
Feature	HR	95% CI Lower	95% CI Upper	P-value
ACC
Atypical Mitosis in Atypical Hotspot (AMAH)	2.82599	0.699469	11.4176	0.144775
Atypical mitosis Fraction in WSI (AFW)	0.912522	0.569397	1.46242	0.703631
Atypical Mitosis in mitotic Hotspot (AMH)	0.437996	0.108535	1.76754	0.24614
BLCA
Atypical Mitosis in Atypical Hotspot (AMAH)	0.931269	0.52955	1.63774	0.804736
Atypical mitosis Fraction in WSI (AFW)	1.31634	1.09573	1.58136	0.00331621
Atypical Mitosis in mitotic Hotspot (AMH)	1.06688	0.613457	1.85543	0.818649
BRCA
Atypical Mitosis in Atypical Hotspot (AMAH)	0.664202	0.31152	1.41617	0.289502
Atypical mitosis Fraction in WSI (AFW)	1.18276	0.974055	1.43618	0.0901576
Atypical Mitosis in mitotic Hotspot (AMH)	1.49814	0.734383	3.05619	0.266462
CESC
Atypical Mitosis in Atypical Hotspot (AMAH)	1.04624	0.454004	2.41102	0.915489
Atypical mitosis Fraction in WSI (AFW)	0.728426	0.517324	1.02567	0.0695559
Atypical Mitosis in mitotic Hotspot (AMH)	1.02695	0.458073	2.30229	0.94853
CHOL
Atypical Mitosis in Atypical Hotspot (AMAH)	4.9812	1.00893	24.5927	0.048738
Atypical mitosis Fraction in WSI (AFW)	0.784259	0.41233	1.49167	0.458785
Atypical Mitosis in mitotic Hotspot (AMH)	0.239328	0.0562134	1.01893	0.0530408
COADREAD
Atypical Mitosis in Atypical Hotspot (AMAH)	1.16716	0.6553	2.07884	0.59969
Atypical mitosis Fraction in WSI (AFW)	1.29008	1.0431	1.59553	0.018814
Atypical Mitosis in mitotic Hotspot (AMH)	0.639809	0.362641	1.12882	0.123154
ESCA
Atypical Mitosis in Atypical Hotspot (AMAH)	0.601592	0.242346	1.49337	0.273315
Atypical mitosis Fraction in WSI (AFW)	1.11572	0.818548	1.52079	0.488348
Atypical Mitosis in mitotic Hotspot (AMH)	0.927933	0.355245	2.42385	0.878651
GBMLGG
Atypical Mitosis in Atypical Hotspot (AMAH)	2.03239	1.45237	2.84407	3.52242e-05
Atypical mitosis Fraction in WSI (AFW)	1.41468	1.27275	1.57244	1.26786e-10
Atypical Mitosis in mitotic Hotspot (AMH)	0.498822	0.368958	0.674396	6.17647e-06
HNSC
Atypical Mitosis in Atypical Hotspot (AMAH)	1.01689	0.632619	1.63457	0.94487
Atypical mitosis Fraction in WSI (AFW)	1.14571	0.958763	1.36911	0.13449
Atypical Mitosis in mitotic Hotspot (AMH)	0.892521	0.553521	1.43914	0.640879
KIRC
Atypical Mitosis in Atypical Hotspot (AMAH)	1.16688	0.790655	1.72213	0.437067
Atypical mitosis Fraction in WSI (AFW)	1.49621	1.20517	1.85755	0.000261412
Atypical Mitosis in mitotic Hotspot (AMH)	0.990246	0.709856	1.38139	0.953978
KIRP
Atypical Mitosis in Atypical Hotspot (AMAH)	1.28338	0.839525	1.9619	0.249245
Atypical mitosis Fraction in WSI (AFW)	1.07286	0.777412	1.4806	0.668694
Atypical Mitosis in mitotic Hotspot (AMH)	1.2882	0.852769	1.94596	0.228884
LIHC
Atypical Mitosis in Atypical Hotspot (AMAH)	1.32427	0.750967	2.33526	0.331832
Atypical mitosis Fraction in WSI (AFW)	1.04827	0.864755	1.27073	0.631165
Atypical Mitosis in mitotic Hotspot (AMH)	0.847483	0.474252	1.51444	0.576366
LUAD
Atypical Mitosis in Atypical Hotspot (AMAH)	1.31195	0.830774	2.07183	0.244145
Atypical mitosis Fraction in WSI (AFW)	1.10684	0.930698	1.31632	0.251032
Atypical Mitosis in mitotic Hotspot (AMH)	0.878091	0.548526	1.40566	0.588133
LUSC
Atypical Mitosis in Atypical Hotspot (AMAH)	0.7517	0.471403	1.19866	0.230588
Atypical mitosis Fraction in WSI (AFW)	0.979273	0.820266	1.1691	0.816777
Atypical Mitosis in mitotic Hotspot (AMH)	1.16525	0.731204	1.85693	0.520076
MESO
Atypical Mitosis in Atypical Hotspot (AMAH)	0.919989	0.463855	1.82466	0.811349
Atypical mitosis Fraction in WSI (AFW)	1.00662	0.711631	1.42388	0.970271
Atypical Mitosis in mitotic Hotspot (AMH)	1.46907	0.773691	2.78944	0.239723
OV
Atypical Mitosis in Atypical Hotspot (AMAH)	1.30201	0.569387	2.97728	0.531724
Atypical mitosis Fraction in WSI (AFW)	0.94475	0.674963	1.32237	0.74044
Atypical Mitosis in mitotic Hotspot (AMH)	0.616931	0.26625	1.4295	0.259935
PAAD
Atypical Mitosis in Atypical Hotspot (AMAH)	1.27471	0.621553	2.61425	0.507758
Atypical mitosis Fraction in WSI (AFW)	1.26092	1.01002	1.57415	0.0405557
Atypical Mitosis in mitotic Hotspot (AMH)	0.810113	0.399795	1.64155	0.558935
PCPG
Atypical Mitosis in Atypical Hotspot (AMAH)	0.80491	0.316394	2.0477	0.648717
Atypical mitosis Fraction in WSI (AFW)	1.51591	0.794104	2.89382	0.207271
Atypical Mitosis in mitotic Hotspot (AMH)	1.0107	0.432286	2.36307	0.980399
SARC
Atypical Mitosis in Atypical Hotspot (AMAH)	1.67674	0.936261	3.00285	0.0821338
Atypical mitosis Fraction in WSI (AFW)	0.987829	0.798587	1.22192	0.910144
Atypical Mitosis in mitotic Hotspot (AMH)	0.722027	0.410922	1.26867	0.257425
SKCM
Atypical Mitosis in Atypical Hotspot (AMAH)	0.969146	0.717586	1.30889	0.838042
Atypical mitosis Fraction in WSI (AFW)	1.08066	0.940695	1.24144	0.273041
Atypical Mitosis in mitotic Hotspot (AMH)	1.01746	0.753194	1.37445	0.910171
STAD
Atypical Mitosis in Atypical Hotspot (AMAH)	1.04782	0.543348	2.02068	0.889121
Atypical mitosis Fraction in WSI (AFW)	1.24239	0.998412	1.546	0.0516885
Atypical Mitosis in mitotic Hotspot (AMH)	1.01453	0.535534	1.92196	0.964701
TGCT
Atypical Mitosis in Atypical Hotspot (AMAH)	0.654293	0.117975	3.62872	0.627439
Atypical mitosis Fraction in WSI (AFW)	1.40714	0.917243	2.15868	0.11774
Atypical Mitosis in mitotic Hotspot (AMH)	1.65018	0.306495	8.8846	0.559785
THCA
Atypical Mitosis in Atypical Hotspot (AMAH)	1.52104	1.00197	2.30901	0.0489294
Atypical mitosis Fraction in WSI (AFW)	0.828561	0.567289	1.21017	0.330544
Atypical Mitosis in mitotic Hotspot (AMH)	0.821267	0.541926	1.2446	0.353227
THYM
Atypical Mitosis in Atypical Hotspot (AMAH)	1.97976	0.84971	4.61268	0.113516
Atypical mitosis Fraction in WSI (AFW)	0.794837	0.413302	1.52858	0.491339
Atypical Mitosis in mitotic Hotspot (AMH)	0.656978	0.276197	1.56272	0.342006
UCEC
Atypical Mitosis in Atypical Hotspot (AMAH)	1.53777	0.901194	2.62399	0.114478
Atypical mitosis Fraction in WSI (AFW)	1.23686	1.00454	1.52292	0.04522
Atypical Mitosis in mitotic Hotspot (AMH)	0.744528	0.443728	1.24924	0.263905
UCS
Atypical Mitosis in Atypical Hotspot (AMAH)	0.616464	0.244686	1.55312	0.304843
Atypical mitosis Fraction in WSI (AFW)	0.840894	0.577498	1.22443	0.366063
Atypical Mitosis in mitotic Hotspot (AMH)	2.10302	0.824726	5.36265	0.119594

### Sheet: DSS
Feature	HR	95% CI Lower	95% CI Upper	P-value
ACC
Atypical Mitosis in Atypical Hotspot (AMAH)	4.79813	0.868627	26.504	0.0721063
Atypical mitosis Fraction in WSI (AFW)	0.540529	0.283749	1.02968	0.0613439
Atypical Mitosis in mitotic Hotspot (AMH)	0.455865	0.0935131	2.22229	0.331075
BLCA
Atypical Mitosis in Atypical Hotspot (AMAH)	0.827465	0.412619	1.65939	0.593723
Atypical mitosis Fraction in WSI (AFW)	1.24226	1.00174	1.54051	0.0481745
Atypical Mitosis in mitotic Hotspot (AMH)	1.14406	0.572089	2.2879	0.703487
BRCA
Atypical Mitosis in Atypical Hotspot (AMAH)	0.528341	0.189213	1.47529	0.223313
Atypical mitosis Fraction in WSI (AFW)	1.26924	0.98539	1.63486	0.0648912
Atypical Mitosis in mitotic Hotspot (AMH)	1.78297	0.685684	4.63623	0.235604
CESC
Atypical Mitosis in Atypical Hotspot (AMAH)	0.932802	0.358135	2.42959	0.886745
Atypical mitosis Fraction in WSI (AFW)	0.938405	0.638277	1.37966	0.746469
Atypical Mitosis in mitotic Hotspot (AMH)	0.998482	0.398412	2.50235	0.997414
CHOL
Atypical Mitosis in Atypical Hotspot (AMAH)	4.67682	0.773916	28.2623	0.0928161
Atypical mitosis Fraction in WSI (AFW)	0.858799	0.398473	1.8509	0.697627
Atypical Mitosis in mitotic Hotspot (AMH)	0.273855	0.0574968	1.30437	0.103884
COADREAD
Atypical Mitosis in Atypical Hotspot (AMAH)	1.14534	0.509416	2.57509	0.742706
Atypical mitosis Fraction in WSI (AFW)	1.23339	0.899503	1.69121	0.192787
Atypical Mitosis in mitotic Hotspot (AMH)	0.579634	0.257746	1.30351	0.187195
ESCA
Atypical Mitosis in Atypical Hotspot (AMAH)	0.305104	0.0756354	1.23075	0.0952762
Atypical mitosis Fraction in WSI (AFW)	1.27315	0.872026	1.8588	0.211026
Atypical Mitosis in mitotic Hotspot (AMH)	1.18125	0.264418	5.27707	0.827338
GBMLGG
Atypical Mitosis in Atypical Hotspot (AMAH)	1.98599	1.38882	2.83991	0.000169975
Atypical mitosis Fraction in WSI (AFW)	1.4684	1.30816	1.64828	7.21821e-11
Atypical Mitosis in mitotic Hotspot (AMH)	0.495671	0.356574	0.689029	2.96147e-05
HNSC
Atypical Mitosis in Atypical Hotspot (AMAH)	0.752701	0.395689	1.43183	0.38655
Atypical mitosis Fraction in WSI (AFW)	1.15638	0.925514	1.44483	0.200994
Atypical Mitosis in mitotic Hotspot (AMH)	1.30504	0.700001	2.43303	0.402201
KIRC
Atypical Mitosis in Atypical Hotspot (AMAH)	1.1031	0.715499	1.70068	0.656852
Atypical mitosis Fraction in WSI (AFW)	1.48209	1.16072	1.89244	0.00160425
Atypical Mitosis in mitotic Hotspot (AMH)	1.23055	0.84807	1.78554	0.274695
LIHC
Atypical Mitosis in Atypical Hotspot (AMAH)	0.875123	0.360509	2.12433	0.768147
Atypical mitosis Fraction in WSI (AFW)	1.21774	0.931506	1.59194	0.149592
Atypical Mitosis in mitotic Hotspot (AMH)	1.50735	0.630624	3.60297	0.356019
LUAD
Atypical Mitosis in Atypical Hotspot (AMAH)	1.40408	0.849842	2.31978	0.185228
Atypical mitosis Fraction in WSI (AFW)	1.15564	0.926799	1.44098	0.198869
Atypical Mitosis in mitotic Hotspot (AMH)	0.885966	0.512292	1.5322	0.664861
LUSC
Atypical Mitosis in Atypical Hotspot (AMAH)	0.634381	0.341149	1.17966	0.150455
Atypical mitosis Fraction in WSI (AFW)	1.01485	0.804078	1.28088	0.901209
Atypical Mitosis in mitotic Hotspot (AMH)	1.36437	0.74614	2.49484	0.312991
MESO
Atypical Mitosis in Atypical Hotspot (AMAH)	0.969705	0.472916	1.98836	0.933082
Atypical mitosis Fraction in WSI (AFW)	0.612392	0.392931	0.954426	0.0303118
Atypical Mitosis in mitotic Hotspot (AMH)	1.943	0.896273	4.21218	0.0924595
OV
Atypical Mitosis in Atypical Hotspot (AMAH)	0.860764	0.309713	2.39226	0.773736
Atypical mitosis Fraction in WSI (AFW)	1.05982	0.746151	1.50534	0.745577
Atypical Mitosis in mitotic Hotspot (AMH)	0.877038	0.308352	2.49453	0.805673
PAAD
Atypical Mitosis in Atypical Hotspot (AMAH)	1.41704	0.642806	3.12379	0.387445
Atypical mitosis Fraction in WSI (AFW)	1.29691	0.99599	1.68875	0.0535899
Atypical Mitosis in mitotic Hotspot (AMH)	0.70218	0.323275	1.52519	0.371659
SARC
Atypical Mitosis in Atypical Hotspot (AMAH)	2.62202	1.35538	5.0724	0.00419453
Atypical mitosis Fraction in WSI (AFW)	0.954955	0.715559	1.27444	0.754266
Atypical Mitosis in mitotic Hotspot (AMH)	0.475168	0.243655	0.926654	0.0289992
SKCM
Atypical Mitosis in Atypical Hotspot (AMAH)	1.09453	0.755235	1.58627	0.633272
Atypical mitosis Fraction in WSI (AFW)	1.06395	0.889167	1.27309	0.4984
Atypical Mitosis in mitotic Hotspot (AMH)	0.982689	0.67354	1.43373	0.927804
STAD
Atypical Mitosis in Atypical Hotspot (AMAH)	1.14255	0.546427	2.38903	0.72326
Atypical mitosis Fraction in WSI (AFW)	1.15785	0.90002	1.48955	0.254128
Atypical Mitosis in mitotic Hotspot (AMH)	0.92897	0.432566	1.99504	0.850148
UCEC
Atypical Mitosis in Atypical Hotspot (AMAH)	2.06115	1.04123	4.08012	0.0379008
Atypical mitosis Fraction in WSI (AFW)	1.35505	1.00744	1.82259	0.0445377
Atypical Mitosis in mitotic Hotspot (AMH)	0.560373	0.289852	1.08337	0.0850911
UCS
Atypical Mitosis in Atypical Hotspot (AMAH)	0.25373	0.0575162	1.11932	0.070124
Atypical mitosis Fraction in WSI (AFW)	1.01587	0.673799	1.5316	0.940092
Atypical Mitosis in mitotic Hotspot (AMH)	4.33086	1.04669	17.9196	0.0430786

### Sheet: OS
Feature	HR	95% CI Lower	95% CI Upper	P-value
ACC
Atypical Mitosis in Atypical Hotspot (AMAH)	7.61117	1.12675	51.4134	0.0373056
Atypical mitosis Fraction in WSI (AFW)	0.557909	0.303381	1.02598	0.0604573
Atypical Mitosis in mitotic Hotspot (AMH)	0.302305	0.051705	1.76749	0.184243
BLCA
Atypical Mitosis in Atypical Hotspot (AMAH)	0.774763	0.429912	1.39623	0.395751
Atypical mitosis Fraction in WSI (AFW)	1.18208	0.987917	1.41439	0.0676738
Atypical Mitosis in mitotic Hotspot (AMH)	1.22778	0.683069	2.20687	0.492765
BRCA
Atypical Mitosis in Atypical Hotspot (AMAH)	1.28357	0.692717	2.37838	0.427602
Atypical mitosis Fraction in WSI (AFW)	1.17504	0.962128	1.43508	0.113776
Atypical Mitosis in mitotic Hotspot (AMH)	0.728093	0.398647	1.3298	0.301823
CESC
Atypical Mitosis in Atypical Hotspot (AMAH)	0.801562	0.346538	1.85406	0.605165
Atypical mitosis Fraction in WSI (AFW)	0.982728	0.708471	1.36315	0.916884
Atypical Mitosis in mitotic Hotspot (AMH)	1.2222	0.556079	2.68625	0.617504
CHOL
Atypical Mitosis in Atypical Hotspot (AMAH)	5.55429	0.940062	32.8172	0.0585221
Atypical mitosis Fraction in WSI (AFW)	0.811421	0.379753	1.73377	0.589591
Atypical Mitosis in mitotic Hotspot (AMH)	0.23722	0.0510474	1.10237	0.0664139
COADREAD
Atypical Mitosis in Atypical Hotspot (AMAH)	1.45194	0.821631	2.5658	0.199259
Atypical mitosis Fraction in WSI (AFW)	1.19095	0.928387	1.52778	0.169066
Atypical Mitosis in mitotic Hotspot (AMH)	0.57254	0.325954	1.00567	0.0523453
DLBC
Atypical Mitosis in Atypical Hotspot (AMAH)	0.780826	0.15566	3.91681	0.763658
Atypical mitosis Fraction in WSI (AFW)	1.3577	0.678724	2.7159	0.387349
Atypical Mitosis in mitotic Hotspot (AMH)	1.56785	0.335005	7.33771	0.567923
ESCA
Atypical Mitosis in Atypical Hotspot (AMAH)	0.39044	0.136606	1.11594	0.0792192
Atypical mitosis Fraction in WSI (AFW)	1.07802	0.77679	1.49606	0.653211
Atypical Mitosis in mitotic Hotspot (AMH)	1.76264	0.598067	5.19489	0.304036
GBMLGG
Atypical Mitosis in Atypical Hotspot (AMAH)	2.10662	1.50744	2.94397	1.28007e-05
Atypical mitosis Fraction in WSI (AFW)	1.45171	1.29935	1.62194	4.43375e-11
Atypical Mitosis in mitotic Hotspot (AMH)	0.47238	0.347116	0.642847	1.83732e-06
HNSC
Atypical Mitosis in Atypical Hotspot (AMAH)	0.880067	0.551259	1.405	0.592459
Atypical mitosis Fraction in WSI (AFW)	1.26454	1.06769	1.49768	0.00655448
Atypical Mitosis in mitotic Hotspot (AMH)	1.01665	0.63893	1.61767	0.944442
KICH
Atypical Mitosis in Atypical Hotspot (AMAH)	5.58232	1.1654	26.7396	0.0314393
Atypical mitosis Fraction in WSI (AFW)	1.03443	0.512368	2.08841	0.924774
Atypical Mitosis in mitotic Hotspot (AMH)	0.330117	0.0801701	1.35933	0.124825
KIRC
Atypical Mitosis in Atypical Hotspot (AMAH)	1.02875	0.700483	1.51085	0.885077
Atypical mitosis Fraction in WSI (AFW)	1.35723	1.10626	1.66513	0.00341153
Atypical Mitosis in mitotic Hotspot (AMH)	1.24761	0.896781	1.73568	0.189098
LIHC
Atypical Mitosis in Atypical Hotspot (AMAH)	1.03107	0.506716	2.09804	0.932724
Atypical mitosis Fraction in WSI (AFW)	1.05027	0.838597	1.31538	0.669281
Atypical Mitosis in mitotic Hotspot (AMH)	1.19685	0.592654	2.41699	0.616305
LUAD
Atypical Mitosis in Atypical Hotspot (AMAH)	1.33377	0.860522	2.06729	0.197702
Atypical mitosis Fraction in WSI (AFW)	1.08392	0.906402	1.29621	0.377194
Atypical Mitosis in mitotic Hotspot (AMH)	0.914237	0.576748	1.44921	0.702848
LUSC
Atypical Mitosis in Atypical Hotspot (AMAH)	0.696441	0.471902	1.02782	0.0684885
Atypical mitosis Fraction in WSI (AFW)	1.0721	0.929137	1.23705	0.340385
Atypical Mitosis in mitotic Hotspot (AMH)	1.2053	0.823105	1.76497	0.337266
MESO
Atypical Mitosis in Atypical Hotspot (AMAH)	1.09456	0.621801	1.92677	0.754153
Atypical mitosis Fraction in WSI (AFW)	0.724104	0.514749	1.01861	0.0637268
Atypical Mitosis in mitotic Hotspot (AMH)	1.40732	0.772227	2.56472	0.264485
OV
Atypical Mitosis in Atypical Hotspot (AMAH)	0.765867	0.299505	1.9584	0.577629
Atypical mitosis Fraction in WSI (AFW)	1.15484	0.85633	1.55742	0.345428
Atypical Mitosis in mitotic Hotspot (AMH)	1.07271	0.417831	2.754	0.884
PAAD
Atypical Mitosis in Atypical Hotspot (AMAH)	0.907652	0.438596	1.87834	0.793999
Atypical mitosis Fraction in WSI (AFW)	1.25765	0.994785	1.58997	0.0553321
Atypical Mitosis in mitotic Hotspot (AMH)	1.15815	0.561856	2.3873	0.690744
SARC
Atypical Mitosis in Atypical Hotspot (AMAH)	2.06551	1.09451	3.89795	0.0251782
Atypical mitosis Fraction in WSI (AFW)	0.939238	0.727379	1.2128	0.63077
Atypical Mitosis in mitotic Hotspot (AMH)	0.610781	0.326683	1.14194	0.122533
SKCM
Atypical Mitosis in Atypical Hotspot (AMAH)	1.0942	0.778179	1.53856	0.604671
Atypical mitosis Fraction in WSI (AFW)	1.12689	0.956075	1.32823	0.154335
Atypical Mitosis in mitotic Hotspot (AMH)	0.954632	0.673386	1.35334	0.794296
STAD
Atypical Mitosis in Atypical Hotspot (AMAH)	1.30594	0.722678	2.35993	0.376622
Atypical mitosis Fraction in WSI (AFW)	1.00237	0.807745	1.2439	0.982829
Atypical Mitosis in mitotic Hotspot (AMH)	0.839695	0.458308	1.53846	0.571701
THCA
Atypical Mitosis in Atypical Hotspot (AMAH)	0.962239	0.38788	2.38709	0.933824
Atypical mitosis Fraction in WSI (AFW)	1.1007	0.607108	1.99561	0.751952
Atypical Mitosis in mitotic Hotspot (AMH)	1.19933	0.537744	2.67487	0.65695
UCEC
Atypical Mitosis in Atypical Hotspot (AMAH)	1.75975	0.920382	3.3646	0.0874374
Atypical mitosis Fraction in WSI (AFW)	1.12866	0.869841	1.46448	0.362456
Atypical Mitosis in mitotic Hotspot (AMH)	0.655338	0.350335	1.22588	0.185972
UCS
Atypical Mitosis in Atypical Hotspot (AMAH)	0.337814	0.0952858	1.19764	0.0928278
Atypical mitosis Fraction in WSI (AFW)	0.938219	0.643294	1.36836	0.740489
Atypical Mitosis in mitotic Hotspot (AMH)	3.77393	1.10882	12.8447	0.0335643

### Sheet: DFI
Feature	HR	95% CI Lower	95% CI Upper	P-value
BLCA
Atypical Mitosis in Atypical Hotspot (AMAH)	0.563583	0.155526	2.04227	0.382692
Atypical mitosis Fraction in WSI (AFW)	1.39538	0.887155	2.19475	0.149359
Atypical Mitosis in mitotic Hotspot (AMH)	1.8334	0.541355	6.20918	0.33008
BRCA
Atypical Mitosis in Atypical Hotspot (AMAH)	0.762154	0.305775	1.89969	0.559977
Atypical mitosis Fraction in WSI (AFW)	1.32585	1.04785	1.67762	0.0188121
Atypical Mitosis in mitotic Hotspot (AMH)	1.2651	0.528161	3.0303	0.597753
CHOL
Atypical Mitosis in Atypical Hotspot (AMAH)	3.76097	0.225978	62.5943	0.35585
Atypical mitosis Fraction in WSI (AFW)	0.780315	0.270471	2.25122	0.64633
Atypical Mitosis in mitotic Hotspot (AMH)	0.370015	0.0342655	3.99559	0.412813
ESCA
Atypical Mitosis in Atypical Hotspot (AMAH)	1.1893	0.247058	5.72511	0.828816
Atypical mitosis Fraction in WSI (AFW)	1.22455	0.689376	2.17519	0.489534
Atypical Mitosis in mitotic Hotspot (AMH)	0.54055	0.0982042	2.97538	0.479606
KIRP
Atypical Mitosis in Atypical Hotspot (AMAH)	1.17753	0.636998	2.17675	0.602146
Atypical mitosis Fraction in WSI (AFW)	1.14958	0.731463	1.80669	0.545642
Atypical Mitosis in mitotic Hotspot (AMH)	1.62602	0.902107	2.93086	0.105827
LIHC
Atypical Mitosis in Atypical Hotspot (AMAH)	1.27834	0.668972	2.4428	0.457342
Atypical mitosis Fraction in WSI (AFW)	1.12953	0.915933	1.39293	0.254754
Atypical Mitosis in mitotic Hotspot (AMH)	0.83776	0.428405	1.63827	0.60492
LUAD
Atypical Mitosis in Atypical Hotspot (AMAH)	1.14291	0.662863	1.97062	0.630803
Atypical mitosis Fraction in WSI (AFW)	1.14234	0.890773	1.46496	0.294363
Atypical Mitosis in mitotic Hotspot (AMH)	0.992343	0.581955	1.69213	0.977479
LUSC
Atypical Mitosis in Atypical Hotspot (AMAH)	0.839046	0.412677	1.70593	0.627879
Atypical mitosis Fraction in WSI (AFW)	0.88063	0.660933	1.17336	0.385314
Atypical Mitosis in mitotic Hotspot (AMH)	1.17227	0.575604	2.38742	0.661409
OV
Atypical Mitosis in Atypical Hotspot (AMAH)	1.61982	0.443331	5.91842	0.465664
Atypical mitosis Fraction in WSI (AFW)	0.556555	0.242947	1.27498	0.165881
Atypical Mitosis in mitotic Hotspot (AMH)	0.968853	0.249326	3.76486	0.963557
PAAD
Atypical Mitosis in Atypical Hotspot (AMAH)	1.88252	0.247385	14.3255	0.541225
Atypical mitosis Fraction in WSI (AFW)	1.49589	0.818785	2.73295	0.190284
Atypical Mitosis in mitotic Hotspot (AMH)	0.585517	0.07574	4.5264	0.607982
SARC
Atypical Mitosis in Atypical Hotspot (AMAH)	1.69771	0.687435	4.19271	0.251198
Atypical mitosis Fraction in WSI (AFW)	0.97951	0.727795	1.31828	0.891343
Atypical Mitosis in mitotic Hotspot (AMH)	0.690804	0.292588	1.631	0.398726
STAD
Atypical Mitosis in Atypical Hotspot (AMAH)	0.731376	0.278419	1.92124	0.525532
Atypical mitosis Fraction in WSI (AFW)	1.3397	0.974537	1.84169	0.0716854
Atypical Mitosis in mitotic Hotspot (AMH)	1.51329	0.598751	3.8247	0.38117
TGCT
Atypical Mitosis in Atypical Hotspot (AMAH)	0.222455	0.0211032	2.34496	0.211026
Atypical mitosis Fraction in WSI (AFW)	1.43229	0.885473	2.31679	0.143128
Atypical Mitosis in mitotic Hotspot (AMH)	4.43016	0.449224	43.6894	0.202429
UCEC
Atypical Mitosis in Atypical Hotspot (AMAH)	1.26699	0.509935	3.14798	0.610316
Atypical mitosis Fraction in WSI (AFW)	1.22141	0.908542	1.64201	0.185273
Atypical Mitosis in mitotic Hotspot (AMH)	0.890172	0.373358	2.12237	0.792985
