## Supplementary material for "Pan-Cancer Profiling of Mitotic Topology & Mitotic Errors: Insights into Prognosis, Genomic Alterations, and Immune Landscape": Table S8: Excel file containing full results of multivariate survival analysis using AFW and HSC.

### Sheet: PFI
Feature	HR	95% CI Lower	95% CI Upper	P-value
ACC
Hotspot mitosis Count (HSC)	1.2405	0.874236	1.76021	0.227379
Atypical mitosis Fraction in WSI (AFW)	1.0421	0.729573	1.48851	0.820649
BLCA
Hotspot mitosis Count (HSC)	1.02572	0.882235	1.19254	0.741172
Atypical mitosis Fraction in WSI (AFW)	1.30169	1.11046	1.52585	0.00114429
BRCA
Hotspot mitosis Count (HSC)	1.06533	0.916289	1.23861	0.410499
Atypical mitosis Fraction in WSI (AFW)	1.14744	0.962831	1.36745	0.124356
CESC
Hotspot mitosis Count (HSC)	1.03762	0.788368	1.36566	0.792208
Atypical mitosis Fraction in WSI (AFW)	0.750334	0.565415	0.99573	0.0466349
CHOL
Hotspot mitosis Count (HSC)	1.27134	0.858853	1.88194	0.230281
Atypical mitosis Fraction in WSI (AFW)	0.903927	0.590719	1.3832	0.64167
COADREAD
Hotspot mitosis Count (HSC)	0.800017	0.660007	0.969728	0.023018
Atypical mitosis Fraction in WSI (AFW)	1.20415	1.01187	1.43297	0.0363542
ESCA
Hotspot mitosis Count (HSC)	0.649153	0.472153	0.892505	0.0078122
Atypical mitosis Fraction in WSI (AFW)	0.924448	0.724535	1.17952	0.527454
GBMLGG
Hotspot mitosis Count (HSC)	1.14841	1.06953	1.23312	0.000138294
Atypical mitosis Fraction in WSI (AFW)	1.31738	1.2185	1.42429	4.39189e-12
HNSC
Hotspot mitosis Count (HSC)	0.913407	0.781285	1.06787	0.25587
Atypical mitosis Fraction in WSI (AFW)	1.10392	0.950462	1.28216	0.19544
KICH
Hotspot mitosis Count (HSC)	1.81744	1.19309	2.76852	0.00540108
Atypical mitosis Fraction in WSI (AFW)	1.21836	0.762023	1.94796	0.409442
KIRC
Hotspot mitosis Count (HSC)	1.2037	1.03223	1.40365	0.0180514
Atypical mitosis Fraction in WSI (AFW)	1.56511	1.34647	1.81925	5.38197e-09
KIRP
Hotspot mitosis Count (HSC)	1.23064	0.985683	1.53648	0.0668578
Atypical mitosis Fraction in WSI (AFW)	1.48268	1.19187	1.84445	0.000406681
LIHC
Hotspot mitosis Count (HSC)	1.15119	0.990774	1.33758	0.0659292
Atypical mitosis Fraction in WSI (AFW)	1.08876	0.930145	1.27443	0.28979
LUAD
Hotspot mitosis Count (HSC)	1.14494	0.979642	1.33813	0.088863
Atypical mitosis Fraction in WSI (AFW)	1.16205	1.01146	1.33505	0.0339276
LUSC
Hotspot mitosis Count (HSC)	0.896522	0.75585	1.06337	0.209714
Atypical mitosis Fraction in WSI (AFW)	0.921402	0.783965	1.08293	0.32059
MESO
Hotspot mitosis Count (HSC)	1.47995	1.10475	1.98258	0.00859634
Atypical mitosis Fraction in WSI (AFW)	1.19471	0.915077	1.55979	0.190993
OV
Hotspot mitosis Count (HSC)	0.822125	0.635387	1.06374	0.136249
Atypical mitosis Fraction in WSI (AFW)	0.873276	0.648114	1.17666	0.373111
PAAD
Hotspot mitosis Count (HSC)	1.03373	0.865802	1.23422	0.713805
Atypical mitosis Fraction in WSI (AFW)	1.27863	1.04341	1.56689	0.0178074
PCPG
Hotspot mitosis Count (HSC)	0.867555	0.487585	1.54363	0.628908
Atypical mitosis Fraction in WSI (AFW)	1.39536	0.815018	2.38892	0.224606
SARC
Hotspot mitosis Count (HSC)	1.1979	1.04746	1.36995	0.00836238
Atypical mitosis Fraction in WSI (AFW)	1.05661	0.879606	1.26924	0.556088
SKCM
Hotspot mitosis Count (HSC)	1.00014	0.881461	1.13479	0.998312
Atypical mitosis Fraction in WSI (AFW)	1.07387	0.952673	1.21048	0.243437
STAD
Hotspot mitosis Count (HSC)	0.918832	0.756066	1.11664	0.394791
Atypical mitosis Fraction in WSI (AFW)	1.30362	1.08996	1.55917	0.0036946
TGCT
Hotspot mitosis Count (HSC)	1.155	0.823657	1.61964	0.403524
Atypical mitosis Fraction in WSI (AFW)	1.41348	0.969893	2.05996	0.0717218
THCA
Hotspot mitosis Count (HSC)	1.25762	1.04106	1.51922	0.017439
Atypical mitosis Fraction in WSI (AFW)	0.951883	0.703921	1.28719	0.74876
THYM
Hotspot mitosis Count (HSC)	1.12937	0.727568	1.75307	0.587619
Atypical mitosis Fraction in WSI (AFW)	0.97121	0.569568	1.65608	0.91456
UCEC
Hotspot mitosis Count (HSC)	1.27316	1.08714	1.491	0.00272938
Atypical mitosis Fraction in WSI (AFW)	1.2548	1.04127	1.51212	0.017085
UCS
Hotspot mitosis Count (HSC)	1.05076	0.750314	1.47152	0.773221
Atypical mitosis Fraction in WSI (AFW)	0.965897	0.681856	1.36826	0.845166

### Sheet: DSS
Feature	HR	95% CI Lower	95% CI Upper	P-value
ACC
Hotspot mitosis Count (HSC)	1.68213	1.11356	2.54101	0.0134721
Atypical mitosis Fraction in WSI (AFW)	0.881206	0.506824	1.53214	0.65407
BLCA
Hotspot mitosis Count (HSC)	0.989291	0.817552	1.19711	0.911872
Atypical mitosis Fraction in WSI (AFW)	1.20516	1.00282	1.44832	0.0465937
BRCA
Hotspot mitosis Count (HSC)	1.08715	0.897411	1.317	0.393178
Atypical mitosis Fraction in WSI (AFW)	1.18066	0.936674	1.48821	0.159699
CESC
Hotspot mitosis Count (HSC)	0.870059	0.613666	1.23357	0.43453
Atypical mitosis Fraction in WSI (AFW)	0.938707	0.687984	1.2808	0.689921
CHOL
Hotspot mitosis Count (HSC)	1.48379	0.927634	2.3734	0.0996559
Atypical mitosis Fraction in WSI (AFW)	1.0006	0.606624	1.65046	0.998111
COADREAD
Hotspot mitosis Count (HSC)	0.735912	0.548636	0.987114	0.0407052
Atypical mitosis Fraction in WSI (AFW)	1.13693	0.878681	1.47108	0.328978
ESCA
Hotspot mitosis Count (HSC)	0.475313	0.290356	0.778087	0.00309868
Atypical mitosis Fraction in WSI (AFW)	0.973521	0.710647	1.33363	0.867282
GBMLGG
Hotspot mitosis Count (HSC)	1.17827	1.08827	1.27571	5.19995e-05
Atypical mitosis Fraction in WSI (AFW)	1.33159	1.22255	1.45035	5.04041e-11
HNSC
Hotspot mitosis Count (HSC)	0.924239	0.762656	1.12006	0.421656
Atypical mitosis Fraction in WSI (AFW)	1.15743	0.958349	1.39786	0.12897
KIRC
Hotspot mitosis Count (HSC)	1.40693	1.19326	1.65886	4.85793e-05
Atypical mitosis Fraction in WSI (AFW)	1.65746	1.40881	1.94999	1.10899e-09
LIHC
Hotspot mitosis Count (HSC)	1.29995	1.0549	1.60191	0.013835
Atypical mitosis Fraction in WSI (AFW)	1.35526	1.07264	1.71235	0.010847
LUAD
Hotspot mitosis Count (HSC)	1.26178	1.05248	1.51271	0.0119829
Atypical mitosis Fraction in WSI (AFW)	1.25116	1.04937	1.49174	0.0125258
LUSC
Hotspot mitosis Count (HSC)	0.930726	0.745957	1.16126	0.524887
Atypical mitosis Fraction in WSI (AFW)	0.950062	0.769434	1.17309	0.633971
MESO
Hotspot mitosis Count (HSC)	1.67572	1.23465	2.27436	0.000924801
Atypical mitosis Fraction in WSI (AFW)	0.816597	0.54428	1.22516	0.327647
OV
Hotspot mitosis Count (HSC)	0.832611	0.627687	1.10444	0.203786
Atypical mitosis Fraction in WSI (AFW)	0.96286	0.712799	1.30065	0.805152
PAAD
Hotspot mitosis Count (HSC)	0.908669	0.702762	1.17491	0.465076
Atypical mitosis Fraction in WSI (AFW)	1.35377	1.06968	1.71331	0.0117193
SARC
Hotspot mitosis Count (HSC)	1.23813	1.0458	1.46583	0.0131437
Atypical mitosis Fraction in WSI (AFW)	1.0388	0.810232	1.33185	0.763989
SKCM
Hotspot mitosis Count (HSC)	1.11236	0.959514	1.28955	0.157962
Atypical mitosis Fraction in WSI (AFW)	1.098	0.935958	1.28811	0.251137
STAD
Hotspot mitosis Count (HSC)	0.967675	0.78048	1.19977	0.764512
Atypical mitosis Fraction in WSI (AFW)	1.21201	0.98766	1.48732	0.0656112
UCEC
Hotspot mitosis Count (HSC)	1.38333	1.11707	1.71306	0.00293094
Atypical mitosis Fraction in WSI (AFW)	1.32148	1.01169	1.72614	0.040834
UCS
Hotspot mitosis Count (HSC)	0.879855	0.572361	1.35255	0.559596
Atypical mitosis Fraction in WSI (AFW)	1.12944	0.785886	1.62319	0.510645

### Sheet: OS
Feature	HR	95% CI Lower	95% CI Upper	P-value
ACC
Hotspot mitosis Count (HSC)	1.83648	1.23339	2.73446	0.00276467
Atypical mitosis Fraction in WSI (AFW)	0.908088	0.539693	1.52795	0.716485
BLCA
Hotspot mitosis Count (HSC)	0.949027	0.806764	1.11638	0.527782
Atypical mitosis Fraction in WSI (AFW)	1.15668	0.993424	1.34677	0.0607958
BRCA
Hotspot mitosis Count (HSC)	1.02825	0.881086	1.2	0.723705
Atypical mitosis Fraction in WSI (AFW)	1.12425	0.940826	1.34344	0.197483
CESC
Hotspot mitosis Count (HSC)	0.908322	0.673086	1.22577	0.52949
Atypical mitosis Fraction in WSI (AFW)	0.995674	0.763357	1.29869	0.974487
CHOL
Hotspot mitosis Count (HSC)	1.45287	0.920951	2.29202	0.108289
Atypical mitosis Fraction in WSI (AFW)	0.983466	0.604626	1.59968	0.946447
COADREAD
Hotspot mitosis Count (HSC)	0.907394	0.744607	1.10577	0.335391
Atypical mitosis Fraction in WSI (AFW)	1.13274	0.923585	1.38926	0.231416
DLBC
Hotspot mitosis Count (HSC)	1.27288	0.547551	2.95904	0.575077
Atypical mitosis Fraction in WSI (AFW)	1.4728	0.721685	3.00564	0.287429
ESCA
Hotspot mitosis Count (HSC)	0.809323	0.591813	1.10678	0.185267
Atypical mitosis Fraction in WSI (AFW)	0.915055	0.703979	1.18942	0.507026
GBMLGG
Hotspot mitosis Count (HSC)	1.17486	1.08813	1.2685	3.81254e-05
Atypical mitosis Fraction in WSI (AFW)	1.33575	1.23013	1.45044	5.65258e-12
HNSC
Hotspot mitosis Count (HSC)	0.876874	0.754297	1.01937	0.0872201
Atypical mitosis Fraction in WSI (AFW)	1.21473	1.05273	1.40166	0.00772918
KICH
Hotspot mitosis Count (HSC)	2.0149	1.27248	3.19047	0.00281207
Atypical mitosis Fraction in WSI (AFW)	1.3028	0.779744	2.17673	0.312491
KIRC
Hotspot mitosis Count (HSC)	1.35664	1.17855	1.56162	2.15488e-05
Atypical mitosis Fraction in WSI (AFW)	1.44145	1.25425	1.65659	2.58139e-07
LIHC
Hotspot mitosis Count (HSC)	1.19933	1.00684	1.42863	0.0417218
Atypical mitosis Fraction in WSI (AFW)	1.13462	0.935598	1.37598	0.199327
LUAD
Hotspot mitosis Count (HSC)	1.21094	1.04141	1.40807	0.0128757
Atypical mitosis Fraction in WSI (AFW)	1.1642	1.00499	1.34862	0.0427354
LUSC
Hotspot mitosis Count (HSC)	0.893442	0.774048	1.03125	0.123682
Atypical mitosis Fraction in WSI (AFW)	0.992565	0.868878	1.13386	0.912492
MESO
Hotspot mitosis Count (HSC)	1.54552	1.19401	2.00052	0.000943827
Atypical mitosis Fraction in WSI (AFW)	0.829477	0.61096	1.12615	0.230754
OV
Hotspot mitosis Count (HSC)	0.854807	0.669989	1.09061	0.206894
Atypical mitosis Fraction in WSI (AFW)	1.07375	0.831343	1.38685	0.585699
PAAD
Hotspot mitosis Count (HSC)	0.952865	0.768844	1.18093	0.659219
Atypical mitosis Fraction in WSI (AFW)	1.30723	1.05694	1.61679	0.013487
SARC
Hotspot mitosis Count (HSC)	1.21769	1.04007	1.42565	0.014353
Atypical mitosis Fraction in WSI (AFW)	1.02475	0.820293	1.28018	0.829495
SKCM
Hotspot mitosis Count (HSC)	1.1085	0.964973	1.27338	0.145395
Atypical mitosis Fraction in WSI (AFW)	1.14991	0.993753	1.33059	0.060681
STAD
Hotspot mitosis Count (HSC)	1.05786	0.892655	1.25364	0.51617
Atypical mitosis Fraction in WSI (AFW)	1.04725	0.876238	1.25163	0.6118
THCA
Hotspot mitosis Count (HSC)	0.807593	0.411109	1.58645	0.535047
Atypical mitosis Fraction in WSI (AFW)	1.1942	0.737282	1.93427	0.470738
UCEC
Hotspot mitosis Count (HSC)	1.37348	1.13623	1.66026	0.00103809
Atypical mitosis Fraction in WSI (AFW)	1.09454	0.864023	1.38655	0.454066
UCS
Hotspot mitosis Count (HSC)	1.04844	0.724221	1.5178	0.802126
Atypical mitosis Fraction in WSI (AFW)	1.09718	0.769761	1.56388	0.608028

### Sheet: DFI
Feature	HR	95% CI Lower	95% CI Upper	P-value
BLCA
Hotspot mitosis Count (HSC)	1.05264	0.704894	1.57195	0.802004
Atypical mitosis Fraction in WSI (AFW)	1.37911	0.958808	1.98366	0.0830671
BRCA
Hotspot mitosis Count (HSC)	1.06557	0.882624	1.28644	0.508708
Atypical mitosis Fraction in WSI (AFW)	1.26553	1.02271	1.56601	0.0302683
CHOL
Hotspot mitosis Count (HSC)	1.0857	0.606367	1.94395	0.782031
Atypical mitosis Fraction in WSI (AFW)	1.08297	0.585572	2.00285	0.799448
ESCA
Hotspot mitosis Count (HSC)	0.805546	0.486608	1.33353	0.400463
Atypical mitosis Fraction in WSI (AFW)	0.980602	0.64346	1.49439	0.927391
KIRP
Hotspot mitosis Count (HSC)	1.36797	1.00515	1.86174	0.046299
Atypical mitosis Fraction in WSI (AFW)	1.67135	1.24561	2.2426	0.000616876
LIHC
Hotspot mitosis Count (HSC)	1.10278	0.932957	1.30351	0.251542
Atypical mitosis Fraction in WSI (AFW)	1.15522	0.972479	1.37231	0.100521
LUAD
Hotspot mitosis Count (HSC)	1.14623	0.914168	1.4372	0.237028
Atypical mitosis Fraction in WSI (AFW)	1.19717	0.974064	1.47139	0.087223
LUSC
Hotspot mitosis Count (HSC)	0.957415	0.741393	1.23638	0.738706
Atypical mitosis Fraction in WSI (AFW)	0.873411	0.676158	1.12821	0.30005
OV
Hotspot mitosis Count (HSC)	1.38244	0.856887	2.23034	0.184487
Atypical mitosis Fraction in WSI (AFW)	0.675328	0.383035	1.19067	0.174848
PAAD
Hotspot mitosis Count (HSC)	1.06582	0.708574	1.60317	0.759592
Atypical mitosis Fraction in WSI (AFW)	1.56816	0.910918	2.69961	0.104522
SARC
Hotspot mitosis Count (HSC)	1.1679	0.960423	1.4202	0.119873
Atypical mitosis Fraction in WSI (AFW)	1.04514	0.809512	1.34935	0.734819
STAD
Hotspot mitosis Count (HSC)	0.999089	0.740375	1.34821	0.995247
Atypical mitosis Fraction in WSI (AFW)	1.42118	1.0745	1.87971	0.0137559
TGCT
Hotspot mitosis Count (HSC)	0.985608	0.633526	1.53336	0.948739
Atypical mitosis Fraction in WSI (AFW)	1.46538	0.960246	2.23625	0.0764175
UCEC
Hotspot mitosis Count (HSC)	1.1816	0.937895	1.48862	0.156801
Atypical mitosis Fraction in WSI (AFW)	1.26977	0.975371	1.65302	0.0759533
