## Supplementary material for "Pan-Cancer Profiling of Mitotic Topology & Mitotic Errors: Insights into Prognosis, Genomic Alterations, and Immune Landscape": Table S9: Excel file containing full results of multivariate survival analysis using AMAH and HSC.

### Sheet: PFI
Feature	HR	95% CI Lower	95% CI Upper	P-value
ACC
Hotspot mitosis Count (HSC)	1.17689	0.711716	1.9461	0.525617
Atypical Mitosis in Atypical Hotspot (AMAH)	1.08069	0.681073	1.71477	0.74184
BLCA
Hotspot mitosis Count (HSC)	0.923595	0.707348	1.20595	0.559224
Atypical Mitosis in Atypical Hotspot (AMAH)	1.1903	0.944717	1.49973	0.139512
BRCA
Hotspot mitosis Count (HSC)	1.16987	0.866559	1.57935	0.305546
Atypical Mitosis in Atypical Hotspot (AMAH)	0.944914	0.694146	1.28628	0.718785
CESC
Hotspot mitosis Count (HSC)	1.20458	0.751394	1.93111	0.439533
Atypical Mitosis in Atypical Hotspot (AMAH)	0.736982	0.439757	1.2351	0.246673
CHOL
Hotspot mitosis Count (HSC)	1.4973	0.853332	2.62725	0.159399
Atypical Mitosis in Atypical Hotspot (AMAH)	0.788281	0.456076	1.36246	0.394145
COADREAD
Hotspot mitosis Count (HSC)	0.791416	0.564922	1.10872	0.173835
Atypical Mitosis in Atypical Hotspot (AMAH)	1.12197	0.808134	1.55767	0.491802
ESCA
Hotspot mitosis Count (HSC)	0.813755	0.498372	1.32872	0.410027
Atypical Mitosis in Atypical Hotspot (AMAH)	0.730671	0.446416	1.19593	0.211945
GBMLGG
Hotspot mitosis Count (HSC)	1.25785	1.16752	1.35517	1.6041e-09
Atypical Mitosis in Atypical Hotspot (AMAH)	1.01377	0.943031	1.08982	0.710906
HNSC
Hotspot mitosis Count (HSC)	0.842373	0.655026	1.0833	0.181378
Atypical Mitosis in Atypical Hotspot (AMAH)	1.13558	0.884053	1.45866	0.319614
KICH
Hotspot mitosis Count (HSC)	1.382	0.716943	2.66397	0.333945
Atypical Mitosis in Atypical Hotspot (AMAH)	1.38511	0.880263	2.1795	0.158967
KIRC
Hotspot mitosis Count (HSC)	1.08447	0.87788	1.33968	0.452014
Atypical Mitosis in Atypical Hotspot (AMAH)	1.41105	1.18996	1.67321	7.48758e-05
KIRP
Hotspot mitosis Count (HSC)	0.93078	0.689065	1.25728	0.640088
Atypical Mitosis in Atypical Hotspot (AMAH)	1.70825	1.36932	2.13106	2.0787e-06
LIHC
Hotspot mitosis Count (HSC)	1.12328	0.863906	1.46054	0.385463
Atypical Mitosis in Atypical Hotspot (AMAH)	1.05997	0.815241	1.37816	0.663693
LUAD
Hotspot mitosis Count (HSC)	0.992347	0.75846	1.29836	0.955323
Atypical Mitosis in Atypical Hotspot (AMAH)	1.2465	0.978007	1.58869	0.0750302
LUSC
Hotspot mitosis Count (HSC)	1.0319	0.802543	1.3268	0.806581
Atypical Mitosis in Atypical Hotspot (AMAH)	0.83771	0.646248	1.08589	0.181044
MESO
Hotspot mitosis Count (HSC)	1.44721	0.930665	2.25047	0.100803
Atypical Mitosis in Atypical Hotspot (AMAH)	1.05979	0.695931	1.6139	0.786671
OV
Hotspot mitosis Count (HSC)	0.855356	0.513335	1.42526	0.548682
Atypical Mitosis in Atypical Hotspot (AMAH)	0.935659	0.531951	1.64575	0.817451
PAAD
Hotspot mitosis Count (HSC)	0.908764	0.587477	1.40576	0.667325
Atypical Mitosis in Atypical Hotspot (AMAH)	1.25359	0.830516	1.89217	0.28197
PCPG
Hotspot mitosis Count (HSC)	0.847773	0.408747	1.75835	0.657272
Atypical Mitosis in Atypical Hotspot (AMAH)	1.19324	0.561544	2.53553	0.645948
SARC
Hotspot mitosis Count (HSC)	1.22131	0.883473	1.68833	0.226253
Atypical Mitosis in Atypical Hotspot (AMAH)	0.985303	0.676483	1.4351	0.938487
SKCM
Hotspot mitosis Count (HSC)	0.965351	0.797493	1.16854	0.717487
Atypical Mitosis in Atypical Hotspot (AMAH)	1.05537	0.866674	1.28516	0.591788
STAD
Hotspot mitosis Count (HSC)	0.608908	0.443003	0.836945	0.00223771
Atypical Mitosis in Atypical Hotspot (AMAH)	1.82646	1.3763	2.42387	3.01733e-05
TGCT
Hotspot mitosis Count (HSC)	1.12326	0.549269	2.29708	0.750143
Atypical Mitosis in Atypical Hotspot (AMAH)	1.17111	0.609805	2.24908	0.635211
THCA
Hotspot mitosis Count (HSC)	1.23629	0.992527	1.53991	0.0583555
Atypical Mitosis in Atypical Hotspot (AMAH)	1.05341	0.764312	1.45186	0.750573
THYM
Hotspot mitosis Count (HSC)	0.656691	0.25554	1.68757	0.3825
Atypical Mitosis in Atypical Hotspot (AMAH)	1.77247	0.742663	4.23024	0.197179
UCEC
Hotspot mitosis Count (HSC)	1.25025	0.982477	1.59099	0.0693396
Atypical Mitosis in Atypical Hotspot (AMAH)	1.08901	0.925668	1.28118	0.303754
UCS
Hotspot mitosis Count (HSC)	0.87206	0.459156	1.65627	0.675742
Atypical Mitosis in Atypical Hotspot (AMAH)	1.28765	0.641788	2.58347	0.476699

### Sheet: DSS
Feature	HR	95% CI Lower	95% CI Upper	P-value
ACC
Hotspot mitosis Count (HSC)	1.51733	0.859248	2.67943	0.150687
Atypical Mitosis in Atypical Hotspot (AMAH)	1.15908	0.638561	2.10389	0.627439
BLCA
Hotspot mitosis Count (HSC)	0.944323	0.688708	1.29481	0.722055
Atypical Mitosis in Atypical Hotspot (AMAH)	1.10942	0.823123	1.4953	0.495345
BRCA
Hotspot mitosis Count (HSC)	1.41478	0.964253	2.0758	0.076086
Atypical Mitosis in Atypical Hotspot (AMAH)	0.774691	0.498636	1.20357	0.256094
CESC
Hotspot mitosis Count (HSC)	0.805005	0.442357	1.46496	0.477674
Atypical Mitosis in Atypical Hotspot (AMAH)	1.06623	0.594519	1.9122	0.829638
CHOL
Hotspot mitosis Count (HSC)	1.71623	0.932455	3.15879	0.0826906
Atypical Mitosis in Atypical Hotspot (AMAH)	0.799013	0.411156	1.55275	0.508033
COADREAD
Hotspot mitosis Count (HSC)	0.768005	0.457238	1.28999	0.318472
Atypical Mitosis in Atypical Hotspot (AMAH)	1.02831	0.617024	1.71375	0.914683
ESCA
Hotspot mitosis Count (HSC)	0.804044	0.386461	1.67284	0.559569
Atypical Mitosis in Atypical Hotspot (AMAH)	0.536719	0.249044	1.15669	0.112196
GBMLGG
Hotspot mitosis Count (HSC)	1.31091	1.20444	1.42679	3.75604e-10
Atypical Mitosis in Atypical Hotspot (AMAH)	0.99872	0.91419	1.09106	0.977346
HNSC
Hotspot mitosis Count (HSC)	0.768403	0.558179	1.0578	0.106225
Atypical Mitosis in Atypical Hotspot (AMAH)	1.2983	0.955981	1.76319	0.0945852
KIRC
Hotspot mitosis Count (HSC)	1.19552	0.953733	1.4986	0.12137
Atypical Mitosis in Atypical Hotspot (AMAH)	1.54922	1.299	1.84763	1.11299e-06
LIHC
Hotspot mitosis Count (HSC)	1.01316	0.662053	1.55048	0.951966
Atypical Mitosis in Atypical Hotspot (AMAH)	1.42293	0.949977	2.13135	0.0870763
LUAD
Hotspot mitosis Count (HSC)	1.00629	0.711549	1.42313	0.971706
Atypical Mitosis in Atypical Hotspot (AMAH)	1.34682	1.00025	1.81347	0.0498058
LUSC
Hotspot mitosis Count (HSC)	1.13872	0.813166	1.59462	0.449566
Atypical Mitosis in Atypical Hotspot (AMAH)	0.772275	0.543771	1.0968	0.148811
MESO
Hotspot mitosis Count (HSC)	1.95149	1.18395	3.21663	0.00873616
Atypical Mitosis in Atypical Hotspot (AMAH)	0.797528	0.472212	1.34696	0.397511
OV
Hotspot mitosis Count (HSC)	0.993267	0.562697	1.7533	0.981409
Atypical Mitosis in Atypical Hotspot (AMAH)	0.791445	0.414312	1.51187	0.478775
PAAD
Hotspot mitosis Count (HSC)	0.524733	0.277158	0.993457	0.0476899
Atypical Mitosis in Atypical Hotspot (AMAH)	2.03657	1.14408	3.62531	0.0156307
SARC
Hotspot mitosis Count (HSC)	1.25403	0.827859	1.89959	0.285361
Atypical Mitosis in Atypical Hotspot (AMAH)	0.988978	0.607217	1.61075	0.964479
SKCM
Hotspot mitosis Count (HSC)	1.08591	0.8634	1.36577	0.481111
Atypical Mitosis in Atypical Hotspot (AMAH)	1.03588	0.802846	1.33656	0.786288
STAD
Hotspot mitosis Count (HSC)	0.752259	0.530417	1.06689	0.11031
Atypical Mitosis in Atypical Hotspot (AMAH)	1.40179	1.06772	1.8404	0.0150285
UCEC
Hotspot mitosis Count (HSC)	1.47775	1.07813	2.0255	0.0151989
Atypical Mitosis in Atypical Hotspot (AMAH)	1.03016	0.829941	1.27867	0.787586
UCS
Hotspot mitosis Count (HSC)	0.627502	0.277555	1.41867	0.262848
Atypical Mitosis in Atypical Hotspot (AMAH)	1.48889	0.665434	3.33135	0.332703

### Sheet: OS
Feature	HR	95% CI Lower	95% CI Upper	P-value
ACC
Hotspot mitosis Count (HSC)	1.5812	0.859572	2.90863	0.140653
Atypical Mitosis in Atypical Hotspot (AMAH)	1.19683	0.657925	2.17714	0.55616
BLCA
Hotspot mitosis Count (HSC)	0.870023	0.663013	1.14167	0.315227
Atypical Mitosis in Atypical Hotspot (AMAH)	1.15746	0.896331	1.49465	0.262308
BRCA
Hotspot mitosis Count (HSC)	1.24777	0.917215	1.69745	0.158641
Atypical Mitosis in Atypical Hotspot (AMAH)	0.832355	0.589897	1.17447	0.296234
CESC
Hotspot mitosis Count (HSC)	0.811163	0.482734	1.36304	0.429325
Atypical Mitosis in Atypical Hotspot (AMAH)	1.1397	0.695041	1.86884	0.60429
CHOL
Hotspot mitosis Count (HSC)	1.65636	0.913838	3.00219	0.0963074
Atypical Mitosis in Atypical Hotspot (AMAH)	0.814567	0.428316	1.54914	0.531727
COADREAD
Hotspot mitosis Count (HSC)	0.965139	0.68234	1.36514	0.841035
Atypical Mitosis in Atypical Hotspot (AMAH)	0.987996	0.699081	1.39631	0.945445
DLBC
Hotspot mitosis Count (HSC)	1.07132	0.195947	5.85736	0.936646
Atypical Mitosis in Atypical Hotspot (AMAH)	1.18435	0.24606	5.7006	0.832859
ESCA
Hotspot mitosis Count (HSC)	1.13834	0.718242	1.80416	0.581318
Atypical Mitosis in Atypical Hotspot (AMAH)	0.62978	0.387248	1.02421	0.0623831
GBMLGG
Hotspot mitosis Count (HSC)	1.30083	1.19889	1.41145	2.68146e-10
Atypical Mitosis in Atypical Hotspot (AMAH)	1.00673	0.926656	1.09372	0.873982
HNSC
Hotspot mitosis Count (HSC)	0.731658	0.570452	0.938421	0.0138753
Atypical Mitosis in Atypical Hotspot (AMAH)	1.31299	1.03319	1.66856	0.0259476
KICH
Hotspot mitosis Count (HSC)	0.00346175	8.9693e-05	0.133608	0.00236669
Atypical Mitosis in Atypical Hotspot (AMAH)	0.218574	0.00184524	25.8907	0.532479
KIRC
Hotspot mitosis Count (HSC)	1.23185	1.02168	1.48527	0.0289132
Atypical Mitosis in Atypical Hotspot (AMAH)	1.35978	1.1624	1.59067	0.000122707
LIHC
Hotspot mitosis Count (HSC)	1.05388	0.75471	1.47165	0.758034
Atypical Mitosis in Atypical Hotspot (AMAH)	1.20403	0.868861	1.66849	0.264655
LUAD
Hotspot mitosis Count (HSC)	1.02676	0.775997	1.35856	0.853351
Atypical Mitosis in Atypical Hotspot (AMAH)	1.25619	0.979088	1.61172	0.072852
LUSC
Hotspot mitosis Count (HSC)	1.01322	0.822287	1.24848	0.901909
Atypical Mitosis in Atypical Hotspot (AMAH)	0.844511	0.679916	1.04895	0.126539
MESO
Hotspot mitosis Count (HSC)	1.80306	1.18883	2.73466	0.00553926
Atypical Mitosis in Atypical Hotspot (AMAH)	0.787424	0.51103	1.21331	0.278618
OV
Hotspot mitosis Count (HSC)	0.850509	0.522701	1.3839	0.514469
Atypical Mitosis in Atypical Hotspot (AMAH)	1.0254	0.618219	1.70078	0.92259
PAAD
Hotspot mitosis Count (HSC)	0.591003	0.347448	1.00529	0.0523179
Atypical Mitosis in Atypical Hotspot (AMAH)	1.85806	1.14374	3.01848	0.0123329
SARC
Hotspot mitosis Count (HSC)	1.16257	0.793512	1.70326	0.439509
Atypical Mitosis in Atypical Hotspot (AMAH)	1.0637	0.688027	1.64451	0.781148
SKCM
Hotspot mitosis Count (HSC)	1.0682	0.863781	1.321	0.542665
Atypical Mitosis in Atypical Hotspot (AMAH)	1.05369	0.835196	1.32934	0.659161
STAD
Hotspot mitosis Count (HSC)	0.96205	0.733999	1.26096	0.779274
Atypical Mitosis in Atypical Hotspot (AMAH)	1.14103	0.886021	1.46943	0.306651
THCA
Hotspot mitosis Count (HSC)	0.629533	0.257164	1.54109	0.310994
Atypical Mitosis in Atypical Hotspot (AMAH)	1.53501	0.740246	3.18308	0.24946
UCEC
Hotspot mitosis Count (HSC)	1.50699	1.12962	2.01043	0.00529156
Atypical Mitosis in Atypical Hotspot (AMAH)	0.945573	0.747985	1.19536	0.639832
UCS
Hotspot mitosis Count (HSC)	0.814752	0.405075	1.63876	0.565559
Atypical Mitosis in Atypical Hotspot (AMAH)	1.34779	0.637777	2.84823	0.434322

### Sheet: DFI
Feature	HR	95% CI Lower	95% CI Upper	P-value
BLCA
Hotspot mitosis Count (HSC)	0.886518	0.458444	1.71431	0.720346
Atypical Mitosis in Atypical Hotspot (AMAH)	1.33292	0.792431	2.24205	0.278762
BRCA
Hotspot mitosis Count (HSC)	1.22584	0.847971	1.7721	0.278834
Atypical Mitosis in Atypical Hotspot (AMAH)	0.925368	0.634666	1.34922	0.686843
CHOL
Hotspot mitosis Count (HSC)	0.959327	0.417801	2.20275	0.922005
Atypical Mitosis in Atypical Hotspot (AMAH)	1.21052	0.561213	2.61104	0.626178
ESCA
Hotspot mitosis Count (HSC)	0.89744	0.431457	1.8667	0.772134
Atypical Mitosis in Atypical Hotspot (AMAH)	0.858591	0.400942	1.83861	0.694744
KIRP
Hotspot mitosis Count (HSC)	0.930681	0.607325	1.4262	0.741507
Atypical Mitosis in Atypical Hotspot (AMAH)	1.97635	1.47311	2.65152	5.53343e-06
LIHC
Hotspot mitosis Count (HSC)	1.02894	0.764909	1.3841	0.85045
Atypical Mitosis in Atypical Hotspot (AMAH)	1.13942	0.847341	1.53218	0.387732
LUAD
Hotspot mitosis Count (HSC)	0.979542	0.656235	1.46213	0.91944
Atypical Mitosis in Atypical Hotspot (AMAH)	1.23318	0.889277	1.71006	0.20894
LUSC
Hotspot mitosis Count (HSC)	1.0747	0.737132	1.56687	0.708017
Atypical Mitosis in Atypical Hotspot (AMAH)	0.869297	0.585365	1.29095	0.487537
OV
Hotspot mitosis Count (HSC)	1.78502	0.751441	4.24023	0.189315
Atypical Mitosis in Atypical Hotspot (AMAH)	0.60117	0.22845	1.58199	0.302624
PAAD
Hotspot mitosis Count (HSC)	0.43427	0.0925222	2.03833	0.290384
Atypical Mitosis in Atypical Hotspot (AMAH)	3.0365	0.661889	13.9303	0.152993
SARC
Hotspot mitosis Count (HSC)	1.23883	0.771873	1.98828	0.374945
Atypical Mitosis in Atypical Hotspot (AMAH)	0.934791	0.53752	1.62568	0.811227
STAD
Hotspot mitosis Count (HSC)	0.629541	0.35533	1.11536	0.11278
Atypical Mitosis in Atypical Hotspot (AMAH)	1.80287	1.12108	2.8993	0.0150368
TGCT
Hotspot mitosis Count (HSC)	0.752161	0.314597	1.79832	0.521913
Atypical Mitosis in Atypical Hotspot (AMAH)	1.58599	0.713173	3.52699	0.258049
UCEC
Hotspot mitosis Count (HSC)	1.08052	0.745711	1.56564	0.68235
Atypical Mitosis in Atypical Hotspot (AMAH)	1.15415	0.922096	1.4446	0.210652
