## Supplementary material for "Pan-Cancer Profiling of Mitotic Topology & Mitotic Errors: Insights into Prognosis, Genomic Alterations, and Immune Landscape": Table S10: Excel file containing full results of multivariate survival analysis using AMH and HSC.

### Sheet: PFI
Feature	HR	95% CI Lower	95% CI Upper	P-value
ACC
Hotspot mitosis Count (HSC)	1.26426	0.777682	2.05527	0.344254
Atypical Mitosis in mitotic Hotspot (AMH)	0.985868	0.617868	1.57305	0.952393
BLCA
Hotspot mitosis Count (HSC)	0.953995	0.751046	1.21179	0.69956
Atypical Mitosis in mitotic Hotspot (AMH)	1.15621	0.941495	1.4199	0.166111
BRCA
Hotspot mitosis Count (HSC)	1.09624	0.840361	1.43004	0.498062
Atypical Mitosis in mitotic Hotspot (AMH)	1.01705	0.786927	1.31446	0.897245
CESC
Hotspot mitosis Count (HSC)	1.1332	0.728144	1.76358	0.579503
Atypical Mitosis in mitotic Hotspot (AMH)	0.790356	0.491001	1.27222	0.332709
CHOL
Hotspot mitosis Count (HSC)	1.62727	0.948951	2.79046	0.0768045
Atypical Mitosis in mitotic Hotspot (AMH)	0.686987	0.388792	1.21389	0.196146
COADREAD
Hotspot mitosis Count (HSC)	0.909877	0.683798	1.2107	0.516959
Atypical Mitosis in mitotic Hotspot (AMH)	0.952654	0.708422	1.28109	0.748257
ESCA
Hotspot mitosis Count (HSC)	0.761142	0.497882	1.1636	0.207559
Atypical Mitosis in mitotic Hotspot (AMH)	0.764188	0.491305	1.18864	0.232772
GBMLGG
Hotspot mitosis Count (HSC)	1.29046	1.2017	1.38577	2.3245e-12
Atypical Mitosis in mitotic Hotspot (AMH)	0.976965	0.903415	1.0565	0.559515
HNSC
Hotspot mitosis Count (HSC)	0.881156	0.705645	1.10032	0.264255
Atypical Mitosis in mitotic Hotspot (AMH)	1.07844	0.861612	1.34984	0.509649
KICH
Hotspot mitosis Count (HSC)	1.52944	0.863888	2.70773	0.144859
Atypical Mitosis in mitotic Hotspot (AMH)	1.25865	0.859108	1.84401	0.237762
KIRC
Hotspot mitosis Count (HSC)	1.20855	1.01041	1.44554	0.0381384
Atypical Mitosis in mitotic Hotspot (AMH)	1.2771	1.1001	1.4826	0.00131285
KIRP
Hotspot mitosis Count (HSC)	1.03875	0.808873	1.33395	0.76579
Atypical Mitosis in mitotic Hotspot (AMH)	1.66323	1.34901	2.05063	1.91462e-06
LIHC
Hotspot mitosis Count (HSC)	1.15393	0.91442	1.45617	0.227731
Atypical Mitosis in mitotic Hotspot (AMH)	1.02887	0.806359	1.31279	0.818911
LUAD
Hotspot mitosis Count (HSC)	1.07087	0.85512	1.34105	0.550848
Atypical Mitosis in mitotic Hotspot (AMH)	1.16244	0.945164	1.42966	0.153937
LUSC
Hotspot mitosis Count (HSC)	0.963442	0.771048	1.20384	0.74315
Atypical Mitosis in mitotic Hotspot (AMH)	0.908053	0.724115	1.13872	0.403622
MESO
Hotspot mitosis Count (HSC)	1.33969	0.946153	1.89692	0.0993459
Atypical Mitosis in mitotic Hotspot (AMH)	1.22737	0.905357	1.66391	0.186979
OV
Hotspot mitosis Count (HSC)	0.936922	0.61194	1.43449	0.764334
Atypical Mitosis in mitotic Hotspot (AMH)	0.820974	0.504268	1.33659	0.427617
PAAD
Hotspot mitosis Count (HSC)	1.03057	0.723994	1.46697	0.867246
Atypical Mitosis in mitotic Hotspot (AMH)	1.10578	0.781105	1.56542	0.570728
PCPG
Hotspot mitosis Count (HSC)	0.896826	0.455307	1.7665	0.752884
Atypical Mitosis in mitotic Hotspot (AMH)	1.11454	0.507981	2.44535	0.786785
SARC
Hotspot mitosis Count (HSC)	1.36873	1.00076	1.87201	0.0494471
Atypical Mitosis in mitotic Hotspot (AMH)	0.858446	0.604386	1.2193	0.393935
SKCM
Hotspot mitosis Count (HSC)	0.97401	0.826654	1.14763	0.753033
Atypical Mitosis in mitotic Hotspot (AMH)	1.05017	0.885859	1.24496	0.572835
STAD
Hotspot mitosis Count (HSC)	0.692667	0.520068	0.922549	0.0120295
Atypical Mitosis in mitotic Hotspot (AMH)	1.59251	1.23226	2.05807	0.000376452
TGCT
Hotspot mitosis Count (HSC)	1.07947	0.587	1.98511	0.805657
Atypical Mitosis in mitotic Hotspot (AMH)	1.22543	0.712193	2.10851	0.462837
THCA
Hotspot mitosis Count (HSC)	1.26573	1.04517	1.53284	0.015858
Atypical Mitosis in mitotic Hotspot (AMH)	0.937343	0.661888	1.32743	0.715503
THYM
Hotspot mitosis Count (HSC)	1.08499	0.564136	2.08672	0.806893
Atypical Mitosis in mitotic Hotspot (AMH)	1.03617	0.549876	1.95255	0.912468
UCEC
Hotspot mitosis Count (HSC)	1.28348	1.03396	1.59322	0.0236491
Atypical Mitosis in mitotic Hotspot (AMH)	1.06774	0.924475	1.2332	0.372596
UCS
Hotspot mitosis Count (HSC)	0.862459	0.541565	1.37349	0.533123
Atypical Mitosis in mitotic Hotspot (AMH)	1.4161	0.880924	2.2764	0.150865

### Sheet: DSS
Feature	HR	95% CI Lower	95% CI Upper	P-value
ACC
Hotspot mitosis Count (HSC)	1.65205	0.924564	2.95195	0.0900518
Atypical Mitosis in mitotic Hotspot (AMH)	1.01804	0.553301	1.87314	0.954166
BLCA
Hotspot mitosis Count (HSC)	0.948417	0.713121	1.26135	0.715836
Atypical Mitosis in mitotic Hotspot (AMH)	1.11018	0.849614	1.45067	0.443758
BRCA
Hotspot mitosis Count (HSC)	1.24158	0.884292	1.74323	0.211389
Atypical Mitosis in mitotic Hotspot (AMH)	0.90835	0.636397	1.29652	0.596456
CESC
Hotspot mitosis Count (HSC)	0.816697	0.478043	1.39526	0.45868
Atypical Mitosis in mitotic Hotspot (AMH)	1.05043	0.626972	1.75989	0.851772
CHOL
Hotspot mitosis Count (HSC)	1.85982	1.01679	3.40182	0.0440095
Atypical Mitosis in mitotic Hotspot (AMH)	0.682022	0.335011	1.38848	0.291383
COADREAD
Hotspot mitosis Count (HSC)	0.898998	0.579063	1.3957	0.635196
Atypical Mitosis in mitotic Hotspot (AMH)	0.843913	0.523716	1.35988	0.4857
ESCA
Hotspot mitosis Count (HSC)	0.654123	0.34255	1.24909	0.198419
Atypical Mitosis in mitotic Hotspot (AMH)	0.643903	0.321473	1.28972	0.214207
GBMLGG
Hotspot mitosis Count (HSC)	1.34631	1.2412	1.46032	7.51143e-13
Atypical Mitosis in mitotic Hotspot (AMH)	0.956831	0.86664	1.05641	0.382323
HNSC
Hotspot mitosis Count (HSC)	0.780589	0.584937	1.04168	0.0924605
Atypical Mitosis in mitotic Hotspot (AMH)	1.29076	0.987129	1.6878	0.0621406
KIRC
Hotspot mitosis Count (HSC)	1.30137	1.06813	1.58554	0.00894969
Atypical Mitosis in mitotic Hotspot (AMH)	1.4564	1.24528	1.70332	2.53597e-06
LIHC
Hotspot mitosis Count (HSC)	1.02352	0.705647	1.48459	0.902484
Atypical Mitosis in mitotic Hotspot (AMH)	1.42971	1.007	2.02986	0.0456112
LUAD
Hotspot mitosis Count (HSC)	1.11737	0.845763	1.47619	0.434793
Atypical Mitosis in mitotic Hotspot (AMH)	1.23989	0.97377	1.57873	0.0811005
LUSC
Hotspot mitosis Count (HSC)	1.00245	0.746132	1.34681	0.987063
Atypical Mitosis in mitotic Hotspot (AMH)	0.90349	0.673398	1.2122	0.498559
MESO
Hotspot mitosis Count (HSC)	1.59119	1.08447	2.33469	0.0175728
Atypical Mitosis in mitotic Hotspot (AMH)	1.05607	0.697721	1.59848	0.796424
OV
Hotspot mitosis Count (HSC)	0.95263	0.602377	1.50654	0.835605
Atypical Mitosis in mitotic Hotspot (AMH)	0.817639	0.475724	1.4053	0.466234
PAAD
Hotspot mitosis Count (HSC)	0.783739	0.507906	1.20937	0.270886
Atypical Mitosis in mitotic Hotspot (AMH)	1.38178	0.900189	2.121	0.139134
SARC
Hotspot mitosis Count (HSC)	1.58641	1.08228	2.32536	0.018018
Atypical Mitosis in mitotic Hotspot (AMH)	0.738055	0.475078	1.1466	0.176592
SKCM
Hotspot mitosis Count (HSC)	1.0951	0.89803	1.33542	0.369462
Atypical Mitosis in mitotic Hotspot (AMH)	1.027	0.820014	1.28623	0.816543
STAD
Hotspot mitosis Count (HSC)	0.79773	0.576852	1.10318	0.171854
Atypical Mitosis in mitotic Hotspot (AMH)	1.3489	1.02635	1.77282	0.0318314
UCEC
Hotspot mitosis Count (HSC)	1.51793	1.14413	2.01387	0.00381094
Atypical Mitosis in mitotic Hotspot (AMH)	1.0067	0.827863	1.22416	0.94668
UCS
Hotspot mitosis Count (HSC)	0.583345	0.304392	1.11794	0.104369
Atypical Mitosis in mitotic Hotspot (AMH)	1.7944	1.03025	3.12535	0.038902

### Sheet: OS
Feature	HR	95% CI Lower	95% CI Upper	P-value
ACC
Hotspot mitosis Count (HSC)	1.76668	0.955304	3.26717	0.0696475
Atypical Mitosis in mitotic Hotspot (AMH)	1.03615	0.565879	1.89723	0.908399
BLCA
Hotspot mitosis Count (HSC)	0.875366	0.685761	1.11739	0.28518
Atypical Mitosis in mitotic Hotspot (AMH)	1.15931	0.923097	1.45597	0.20351
BRCA
Hotspot mitosis Count (HSC)	1.27348	0.971612	1.66914	0.0798871
Atypical Mitosis in mitotic Hotspot (AMH)	0.80448	0.589758	1.09738	0.16964
CESC
Hotspot mitosis Count (HSC)	0.794019	0.498522	1.26467	0.331444
Atypical Mitosis in mitotic Hotspot (AMH)	1.17302	0.767987	1.79167	0.460249
CHOL
Hotspot mitosis Count (HSC)	1.82512	1.01437	3.28387	0.0446892
Atypical Mitosis in mitotic Hotspot (AMH)	0.675307	0.336047	1.35707	0.270241
COADREAD
Hotspot mitosis Count (HSC)	1.10711	0.81527	1.50341	0.514563
Atypical Mitosis in mitotic Hotspot (AMH)	0.831384	0.598874	1.15416	0.269888
DLBC
Hotspot mitosis Count (HSC)	0.908073	0.250053	3.29769	0.883486
Atypical Mitosis in mitotic Hotspot (AMH)	1.48983	0.487372	4.55421	0.48438
ESCA
Hotspot mitosis Count (HSC)	0.942157	0.620393	1.4308	0.779861
Atypical Mitosis in mitotic Hotspot (AMH)	0.772231	0.50172	1.18859	0.240102
GBMLGG
Hotspot mitosis Count (HSC)	1.34109	1.23984	1.45061	2.34687e-13
Atypical Mitosis in mitotic Hotspot (AMH)	0.959924	0.873383	1.05504	0.396165
HNSC
Hotspot mitosis Count (HSC)	0.775697	0.622636	0.966385	0.0235209
Atypical Mitosis in mitotic Hotspot (AMH)	1.24001	1.00352	1.53222	0.0463171
KICH
Hotspot mitosis Count (HSC)	1.83638	0.959347	3.5152	0.0665525
Atypical Mitosis in mitotic Hotspot (AMH)	1.19207	0.757897	1.87498	0.447057
KIRC
Hotspot mitosis Count (HSC)	1.29293	1.09531	1.5262	0.00240046
Atypical Mitosis in mitotic Hotspot (AMH)	1.31859	1.14767	1.51497	9.44575e-05
LIHC
Hotspot mitosis Count (HSC)	1.06408	0.792987	1.42786	0.67888
Atypical Mitosis in mitotic Hotspot (AMH)	1.20338	0.902051	1.60536	0.208044
LUAD
Hotspot mitosis Count (HSC)	1.10946	0.882913	1.39413	0.372745
Atypical Mitosis in mitotic Hotspot (AMH)	1.17663	0.957407	1.44605	0.122058
LUSC
Hotspot mitosis Count (HSC)	0.940207	0.78074	1.13224	0.515571
Atypical Mitosis in mitotic Hotspot (AMH)	0.927487	0.769948	1.11726	0.428034
MESO
Hotspot mitosis Count (HSC)	1.51694	1.09077	2.10961	0.0132747
Atypical Mitosis in mitotic Hotspot (AMH)	0.975544	0.677279	1.40516	0.894204
OV
Hotspot mitosis Count (HSC)	0.852743	0.568671	1.27872	0.440937
Atypical Mitosis in mitotic Hotspot (AMH)	1.0241	0.670481	1.56423	0.912244
PAAD
Hotspot mitosis Count (HSC)	0.726643	0.488181	1.08159	0.115603
Atypical Mitosis in mitotic Hotspot (AMH)	1.54676	1.05704	2.26338	0.0247338
SARC
Hotspot mitosis Count (HSC)	1.3647	0.960427	1.93915	0.0827935
Atypical Mitosis in mitotic Hotspot (AMH)	0.872495	0.589451	1.29145	0.495434
SKCM
Hotspot mitosis Count (HSC)	1.08468	0.902918	1.30304	0.385036
Atypical Mitosis in mitotic Hotspot (AMH)	1.03575	0.842927	1.27268	0.738225
STAD
Hotspot mitosis Count (HSC)	1.00493	0.783459	1.289	0.969137
Atypical Mitosis in mitotic Hotspot (AMH)	1.08872	0.849968	1.39454	0.50095
THCA
Hotspot mitosis Count (HSC)	0.699898	0.315631	1.55199	0.379841
Atypical Mitosis in mitotic Hotspot (AMH)	1.42264	0.780284	2.5938	0.249999
UCEC
Hotspot mitosis Count (HSC)	1.50373	1.1654	1.9403	0.00170734
Atypical Mitosis in mitotic Hotspot (AMH)	0.944511	0.767514	1.16233	0.589748
UCS
Hotspot mitosis Count (HSC)	0.733392	0.427236	1.25894	0.260709
Atypical Mitosis in mitotic Hotspot (AMH)	1.71202	1.02996	2.84575	0.0380964

### Sheet: DFI
Feature	HR	95% CI Lower	95% CI Upper	P-value
BLCA
Hotspot mitosis Count (HSC)	0.865162	0.475084	1.57552	0.635796
Atypical Mitosis in mitotic Hotspot (AMH)	1.38326	0.880238	2.17374	0.159477
BRCA
Hotspot mitosis Count (HSC)	1.16695	0.841854	1.6176	0.354079
Atypical Mitosis in mitotic Hotspot (AMH)	0.977526	0.708295	1.3491	0.890016
CHOL
Hotspot mitosis Count (HSC)	1.03988	0.478158	2.26148	0.921418
Atypical Mitosis in mitotic Hotspot (AMH)	1.09056	0.522511	2.27617	0.817373
ESCA
Hotspot mitosis Count (HSC)	0.914938	0.482885	1.73356	0.785129
Atypical Mitosis in mitotic Hotspot (AMH)	0.809335	0.401939	1.62966	0.553596
KIRP
Hotspot mitosis Count (HSC)	1.01519	0.701253	1.46967	0.936337
Atypical Mitosis in mitotic Hotspot (AMH)	2.0134	1.51332	2.67874	1.55519e-06
LIHC
Hotspot mitosis Count (HSC)	1.07526	0.826628	1.39868	0.588609
Atypical Mitosis in mitotic Hotspot (AMH)	1.08935	0.82482	1.43871	0.546525
LUAD
Hotspot mitosis Count (HSC)	1.04132	0.745121	1.45526	0.812585
Atypical Mitosis in mitotic Hotspot (AMH)	1.17291	0.897025	1.53366	0.243734
LUSC
Hotspot mitosis Count (HSC)	1.0155	0.732415	1.40801	0.926487
Atypical Mitosis in mitotic Hotspot (AMH)	0.930669	0.662837	1.30672	0.678169
OV
Hotspot mitosis Count (HSC)	1.45166	0.810889	2.59878	0.209685
Atypical Mitosis in mitotic Hotspot (AMH)	0.73729	0.377515	1.43993	0.372178
PAAD
Hotspot mitosis Count (HSC)	0.761865	0.236659	2.45264	0.648421
Atypical Mitosis in mitotic Hotspot (AMH)	1.75577	0.538346	5.72632	0.350678
SARC
Hotspot mitosis Count (HSC)	1.4605	0.88278	2.41631	0.140323
Atypical Mitosis in mitotic Hotspot (AMH)	0.771949	0.43996	1.35445	0.366891
STAD
Hotspot mitosis Count (HSC)	0.688153	0.418258	1.13221	0.141239
Atypical Mitosis in mitotic Hotspot (AMH)	1.65799	1.13122	2.43006	0.0095409
TGCT
Hotspot mitosis Count (HSC)	0.752998	0.362638	1.56356	0.446661
Atypical Mitosis in mitotic Hotspot (AMH)	1.5997	0.838822	3.05076	0.153763
UCEC
Hotspot mitosis Count (HSC)	1.11633	0.798937	1.5598	0.519085
Atypical Mitosis in mitotic Hotspot (AMH)	1.12781	0.928318	1.37017	0.225879
